# Leprosy campaigns in Brazil: analysis of “Janeiro Roxo” impact using Google Trends

**DOI:** 10.1101/2023.10.04.23296467

**Authors:** Paulo Roberto Vasconcellos-Silva, Artur Custódio Moreira de Sousa

**Affiliations:** Oswaldo Cruz Institute/Fundação Oswaldo Cruz, Rio de Janeiro, RJ, Brazil; School of Medicine and Surgery, Federal University of the State of Rio de Janeiro/UNIRIO, Rio de Janeiro, RJ, Brazil; National School of Public Health, Oswaldo Cruz Foundation, Rio de Janeiro, RJ, Brazil

**Author notes:** These authors contributed equally to this work. Corresponding author (PRVS).

**Keywords:** Health communication, Internet and health, leprosy, health campaigns, Google Trends, leprosy early identification

## Abstract

“Janeiro Roxo” (Purple January) is a Brazilian campaign to raise awareness about leprosy and its early symptoms. The negative influence of the COVID-19 pandemic on institutional campaigns was especially relevant for the control of leprosy, if considered its status of neglected disease by the media. Google Trends (GT) is a free tool that tracks accesses to given terms on Google. Using GT we studied (i) impact of “Janeiro Roxo” on public interest on leprosy in the last 5 years; (ii) public interest during and after COVID-19 pandemic; (iii) patterns of public interest in self-identification of leprosy signs.

**Methods:** GT tracking follows the popularity of topics in time range in “Relative Search Volume” (RSV) – proxies of public interest in a particular subject on a scale from 0 to 100. We selected “HANSENÍASE” (HAN) and “HANSENÍASE SINTOMAS” (leprosy symptoms) (H.SIN) to estimate public interest in leprosy and “self-diagnosis” during 261 weeks (August 2018 to 2023). Polynomial trend lines estimate trends over the period. Weekly RSV, monthly and annual means were compared using Analysis of Variance (ANOVA).

**Results:** In 261 weeks: higher RSV to “HANSENÍASE” (HAN) compared to “HANSENÍASE SINTOMAS” (H.SIN); highest Monthly Means (MM) in January months (2019 to 2023) for both HAN and H.SIN.

*Pandemic effect in “Janeiro Roxo”:* decrease in January MM 2021 compared to 2020 (24% to HAN, 25% to H.SIN). Both HAN/H.SIN reached pre-pandemic levels in January 2022/2023.

*Breakpoints:* (points of abrupt change which influences trend lines) in the 26th week (February 2019); in the 55^th^ and 213^th^ week (September 2019 and 2022). Trend line (HAN): upward curve between 33^rd^-45th week (April to June 2019); pandemic downward trend between 120^th^-136th week (December 2020 to March 2021); upward trend curve between 220^th^-240th week (November 2022 to March 2023).

**Conclusion:** “Janeiro Roxo” and in-person activities, among other media stimuli, have a relevant impact in terms of public interest in leprosy, even after their interruption due to pandemic. Considering their impacts on national searches, regional campaigns should be considered very successful. RSV to HAN may be due to “reactive searches” motivated by transient stimuli from campaigns, in an ephemeral and impersonal way. “Proactive searches” to H.SIN may be associated to those interested - in a personal way - in early symptoms and self-diagnosis. Internet-based campaign evaluation programs could be useful in integrating vulnerable regions and exposing their needs for assistance services.
