## Supplemental XLSX file for "Leprosy campaigns in Brazil: analysis of “Janeiro Roxo” impact using Google Trends"

### Sheet: SEMANAS 2018-2023
			Weeks	Hanseníase	Monthly Means	Annual means	sd	Hanseníase sintomas	Monthly Means	Annual means	sd
2018	2018-08-26		1	27	27	29.1579	6.1034	3	3	2.47368	1.21876
	2018-09-02		2	38	31.4			3	2.8
	2018-09-09		3	33				3				T.1		2018		2019		2020		2021		2022		2023
	2018-09-16		4	27				2						Média 2018	SD	Média 2019	SD	Média 2020	SD	Média 2021	SD	Média 2022	SD	Média 2023	SD
	2018-09-23		5	31				3					Hanseníase	29.1579	6.1034	37.3654	11.3034	28.6731	8.77769	28.25	4.91047	39.7115	9.42532	44.2353	9.13222
	2018-09-30		6	28				3					H. Sintomas	2.47368	1.21876	3.98077	1.63887	2.73077	1.33012	3.51923	0.999811	5.07692	1.47988	6.23529	1.57747
	2018-10-07		7	23	28.75			1	3
	2018-10-14		8	32				2
	2018-10-21		9	32				4				G.1
	2018-10-28		10	28				5
	2018-11-04		11	27	34.5			2	2.25
	2018-11-11		12	44				2
	2018-11-18		13	37				3
	2018-11-25		14	30				2
	2018-12-02		15	28	23.4			3	1.8
	2018-12-09		16	24				4
	2018-12-16		17	22				0
	2018-12-23		18	18				1
	2018-12-30		19	25				1
2019	2019-01-06	JANUARY	20	38	45.75	37.3654	11.3034	4	5.5	3.98077	1.63887
	2019-01-13		21	55				7
	2019-01-20		22	45				5
	2019-01-27		23	45				6
	2019-02-03		24	28	39.75		17.0758	5	4.25		0.957427
	2019-02-10		25	35				5
	2019-02-17		26	65				3
	2019-02-24		27	31				4
	2019-03-03		28	33	37.4			5	5.8
	2019-03-10		29	38				6
	2019-03-17		30	37				6
	2019-03-24		31	38				6
	2019-03-31		32	41				6					HANSENÍASE
	2019-04-07		33	36	36.5			5	4.75			T.2		Annual means	SD	January	February	March	April	May	June	July	August	September	October	November	December
	2019-04-14		34	38				4					2018	29.1579	6.1034									31.4	28.75	34.5	23.4
	2019-04-21		35	37				6					2019	37.3654	11.3034	45.75	39.75	37.4	36.5	37.5	31.4	28.75	33.5	51	39.25	37.5	30
	2019-04-28		36	35				4					2020	28.6731	8.77769	50	36.75	31.8	24.5	24.8	25	22.25	25.2	26	27.75	27.4	24
	2019-05-05		37	36	37.5			3	3				2021	28.25	4.91047	38	30.25	29	27.25	29	25.5	23	28	28.25	26.8	29.75	22
	2019-05-12		38	35				1					2022	39.7115	9.42532	60.6	38.75	43.25	40.5	41.6	37.5	32.6	38.5	41.5	34	34.75	30.5
	2019-05-19		39	43				5					2023	44.2353	9.13222	58	40	48.25	43.6	48.5	45.25	32.6	35
	2019-05-26		40	36				3					Monthly means			50.47	37.1	37.94	34.47	36.28	32.93	27.84	32.04	36.6875	31.31	32.78	25.98
	2019-06-02		41	37	31.4			3	3				HANSENÍASE SINTOMAS
	2019-06-09		42	34				0						Annual means	SD	January	February	March	April	May	June	July	August	September	October	November	December
	2019-06-16		43	32				4				T.3	2018	2.47368	1.21876									2.8	3	2.25	1.8
	2019-06-23		44	27				4					2019	3.98077	1.63887	5.5	4.25	5.8	4.75	3	3	3.25	4.25	5	3	4.25	1.8
	2019-06-30		45	27				4					2020	2.73077	1.33012	4.75	2.75	3.8	2	2.2	2.5	1.5	2.4	2.5	3.75	2.4	2.25
	2019-07-07		46	35	28.75			4	3.25				2021	3.51923	0.999811	3.6	3.5	3.5	4.75	3.4	3.75	3.75	3.6	3.25	3.2	3.5	2.5
	2019-07-14		47	27				4					2022	5.07692	1.47988	7	4.75	5.25	5.75	6	4.5	4.2	4.5	5.5	4.6	4.5	4
	2019-07-21		48	26				3					2023	6.23529	1.57747	7.4	5.25	6.75	6.4	7.25	6.25	4.2	6.66667
	2019-07-28		49	27				2					Monthly means			5.65	4.1	5.02	4.73	4.37	4	3.38	4.28333	3.81	3.51	3.38	2.47
	2019-08-04		50	34	33.5			5	4.25
	2019-08-11		51	33				3
	2019-08-18		52	30				4
	2019-08-25		53	37				5				G.2
	2019-09-01		54	42	51		27.55	5	5		1.73205
	2019-09-08		55	100				8
	2019-09-15		56	40				4
	2019-09-22		57	34				4
	2019-09-29		58	39				4
	2019-10-06		59	35	39.25			3	3
	2019-10-13		60	42				3
	2019-10-20		61	45				3
	2019-10-27		62	35				3
	2019-11-03		63	37	37.5			3	4.25
	2019-11-10		64	39				5
	2019-11-17		65	38				6
	2019-11-24		66	36				3
	2019-12-01		67	36	30			4	1.8
	2019-12-08		68	32				2
	2019-12-15		69	31				2
	2019-12-22		70	27				0
	2019-12-29		71	24				1
2020	2020-01-05	JANUARY	72	37	50	28.6731	8.77769	3	4.75	2.73077	1.33012
	2020-01-12		73	40				4
	2020-01-19		74	50				4
	2020-01-26		75	73				8
	2020-02-02		76	43	36.75			4	2.75
	2020-02-09		77	35				2
	2020-02-16		78	40				3
	2020-02-23		79	29				2
	2020-03-01		80	37	31.8			6	3.8
	2020-03-08		81	33				3
	2020-03-15		82	30				3
	2020-03-22		83	32				3
	2020-03-29		84	27				4
	2020-04-05		85	27	24.5			1	2
	2020-04-12		86	24				2
	2020-04-19		87	24				1
	2020-04-26		88	23				4
	2020-05-03		89	25	24.8			2	2.2
	2020-05-10		90	23				2
	2020-05-17		91	27				3
	2020-05-24		92	24				1
	2020-05-31		93	25				3
	2020-06-07		94	28	25			3	2.5
	2020-06-14		95	25				3
	2020-06-21		96	25				2
	2020-06-28		97	22				2
	2020-07-05		98	23	22.25			3	1.5
	2020-07-12		99	23				1
	2020-07-19		100	20				1
	2020-07-26		101	23				1
	2020-08-02		102	21	25.2			3	2.4			G.3
	2020-08-09		103	20				2
	2020-08-16		104	24				2
	2020-08-23		105	28				3
	2020-08-30		106	33				2
	2020-09-06		107	23	26			2	2.5
	2020-09-13		108	28				3
	2020-09-20		109	28				2
	2020-09-27		110	25				3
	2020-10-04		111	31	27.75			3	3.75
	2020-10-11		112	25				5
	2020-10-18		113	26				3
	2020-10-25		114	29				4
	2020-11-01		115	24	27.4			3	2.4
	2020-11-08		116	30				0
	2020-11-15		117	24				3
	2020-11-22		118	29				3
	2020-11-29		119	30				3
	2020-12-06		120	28	24			3	2.25
	2020-12-13		121	26				3
	2020-12-20		122	23				2
	2020-12-27		123	19				1
2021	2021-01-03	JANUARY	124	29	38	28.25	4.91047	4	3.6	3.51923	0.999811
	2021-01-10		125	33				4
	2021-01-17		126	41				2
	2021-01-24		127	43				4
	2021-01-31		128	44				4
	2021-02-07		129	29	30.25			5	3.5
	2021-02-14		130	34				3
	2021-02-21		131	31				3
	2021-02-28		132	27				3
	2021-03-07		133	32	29			4	3.5
	2021-03-14		134	28				2
	2021-03-21		135	29				4
	2021-03-28		136	27				4
	2021-04-04		137	28	27.25			4	4.75
	2021-04-11		138	28				5
	2021-04-18		139	24				5
	2021-04-25		140	29				5
	2021-05-02		141	27	29			3	3.4
	2021-05-09		142	30				3
	2021-05-16		143	28				5
	2021-05-23		144	30				3
	2021-05-30		145	30				3
	2021-06-06		146	28	25.5			5	3.75
	2021-06-13		147	26				4
	2021-06-20		148	26				2
	2021-06-27		149	22				4
	2021-07-04		150	24	23			3	3.75
	2021-07-11		151	24				6
	2021-07-18		152	23				3
	2021-07-25		153	21				3				G.4
	2021-08-01		154	23	28			3	3.6
	2021-08-08		155	25				3
	2021-08-15		156	30				4
	2021-08-22		157	32				4
	2021-08-29		158	30				4
	2021-09-05		159	26	28.25			2	3.25
	2021-09-12		160	27				3
	2021-09-19		161	32				5
	2021-09-26		162	28				3
	2021-10-03		163	26	26.8			2	3.2
	2021-10-10		164	26				4
	2021-10-17		165	29				4
	2021-10-24		166	28				3
	2021-10-31		167	25				3
	2021-11-07		168	27	29.75			3	3.5
	2021-11-14		169	29				4
	2021-11-21		170	33				3
	2021-11-28		171	30				4
	2021-12-05		172	26	22			4	2.5
	2021-12-12		173	24				3
	2021-12-19		174	18				1
	2021-12-26		175	20				2
2022	2022-01-02	JANUARY	176	42	60.6	39.7115	9.42532	3	7	5.07692	1.47988
	2022-01-09		177	66				8
	2022-01-16		178	73				7
	2022-01-23		179	75				12
	2022-01-30		180	47				5
	2022-02-06		181	37	38.75			4	4.75
	2022-02-13		182	42				4
	2022-02-20		183	40				6
	2022-02-27		184	36				5
	2022-03-06		185	43	43.25			6	5.25
	2022-03-13		186	41				4
	2022-03-20		187	43				5
	2022-03-27		188	46				6
	2022-04-03		189	45	40.5			7	5.75
	2022-04-10		190	36				5
	2022-04-17		191	39				5
	2022-04-24		192	42				6
	2022-05-01		193	42	41.6			6	6
	2022-05-08		194	49				6
	2022-05-15		195	37				6
	2022-05-22		196	38				5
	2022-05-29		197	42				7
	2022-06-05		198	40	37.5			5	4.5
	2022-06-12		199	36				4
	2022-06-19		200	37				5
	2022-06-26		201	37				4
	2022-07-03		202	30	32.6			5	4.2
	2022-07-10		203	30				4
	2022-07-17		204	32				3
	2022-07-24		205	37				3
	2022-07-31		206	34				6
	2022-08-07		207	38	38.5			4	4.5
	2022-08-14		208	39				5
	2022-08-21		209	41				5
	2022-08-28		210	36				4
	2022-09-04		211	33	41.5			6	5.5
	2022-09-11		212	40				6
	2022-09-18		213	50				5
	2022-09-25		214	43				5
	2022-10-02		215	34	34			4	4.6
	2022-10-09		216	34				5
	2022-10-16		217	37				4
	2022-10-23		218	36				4
	2022-10-30		219	29				6
	2022-11-06		220	37	34.75			5	4.5
	2022-11-13		221	36				4
	2022-11-20		222	33				5
	2022-11-27		223	33				4
	2022-12-04		224	29	30.5			4	4
	2022-12-11		225	35				4
	2022-12-18		226	31				5
	2022-12-25		227	27				3
2023	2023-01-01	JANUARY	228	42	58	44.2353	9.13222	5	7.4	6.23529	1.57747
	2023-01-08		229	55				7
	2023-01-15		230	64				8
	2023-01-22		231	63				8
	2023-01-29		232	66				9
	2023-02-05		233	39	40			4	5.25
	2023-02-12		234	38				4
	2023-02-19		235	34				5
	2023-02-26		236	49				8
	2023-03-05		237	50	48.25			8	6.75
	2023-03-12		238	49				7
	2023-03-19		239	47				6
	2023-03-26		240	47				6
	2023-04-02		241	39	43.6			5	6.4
	2023-04-09		242	46				8
	2023-04-16		243	42				6
	2023-04-23		244	42				6
	2023-04-30		245	49				7
	2023-05-07		246	47	48.5			7	7.25
	2023-05-14		247	46				7
	2023-05-21		248	48				8
	2023-05-28		249	53				7
	2023-06-04		250	45	45.25			6	6.25
	2023-06-11		251	47				5
	2023-06-18		252	45				8
	2023-06-25		253	44				6
	2023-07-02		254	38	32.6			4	4.2
	2023-07-09		255	32				5
	2023-07-16		256	30				4
	2023-07-23		257	33				3
	2023-07-30		258	30				5
	2023-08-06		259	35	35			6	6.66667
	2023-08-13		260	35				5
	2023-08-20		261	35				9
