## Supplemental CSV file for "Leprosy campaigns in Brazil: analysis of “Janeiro Roxo” impact using Google Trends"

Categoria: Saúde
Semana	HANSENÍASE: (Brasil)	hanseníase sintomas: (Brasil)
26/08/2018	27	3
02/09/2018	38	3
09/09/2018	33	3
16/09/2018	27	2
23/09/2018	31	3
30/09/2018	28	3
07/10/2018	23	1
14/10/2018	32	2
21/10/2018	32	4
28/10/2018	28	5
04/11/2018	27	2
11/11/2018	44	2
18/11/2018	37	3
25/11/2018	30	2
02/12/2018	28	3
09/12/2018	24	4
16/12/2018	22	0
23/12/2018	18	1
30/12/2018	25	1
06/01/2019	38	4
13/01/2019	55	7
20/01/2019	45	5
27/01/2019	45	6
03/02/2019	28	5
10/02/2019	35	5
17/02/2019	65	3
24/02/2019	31	4
03/03/2019	33	5
10/03/2019	38	6
17/03/2019	37	6
24/03/2019	38	6
31/03/2019	41	6
07/04/2019	36	5
14/04/2019	38	4
21/04/2019	37	6
28/04/2019	35	4
05/05/2019	36	3
12/05/2019	35	1
19/05/2019	43	5
26/05/2019	36	3
02/06/2019	37	3
09/06/2019	34	0
16/06/2019	32	4
23/06/2019	27	4
30/06/2019	27	4
07/07/2019	35	4
14/07/2019	27	4
21/07/2019	26	3
28/07/2019	27	2
04/08/2019	34	5
11/08/2019	33	3
18/08/2019	30	4
25/08/2019	37	5
01/09/2019	42	5
08/09/2019	100	8
15/09/2019	40	4
22/09/2019	34	4
29/09/2019	39	4
06/10/2019	35	3
13/10/2019	42	3
20/10/2019	45	3
27/10/2019	35	3
03/11/2019	37	3
10/11/2019	39	5
17/11/2019	38	6
24/11/2019	36	3
01/12/2019	36	4
08/12/2019	32	2
15/12/2019	31	2
22/12/2019	27	0
29/12/2019	24	1
05/01/2020	37	3
12/01/2020	40	4
19/01/2020	50	4
26/01/2020	73	8
02/02/2020	43	4
09/02/2020	35	2
16/02/2020	40	3
23/02/2020	29	2
01/03/2020	37	6
08/03/2020	33	3
15/03/2020	30	3
22/03/2020	32	3
29/03/2020	27	4
05/04/2020	27	1
12/04/2020	24	2
19/04/2020	24	1
26/04/2020	23	4
03/05/2020	25	2
10/05/2020	23	2
17/05/2020	27	3
24/05/2020	24	1
31/05/2020	25	3
07/06/2020	28	3
14/06/2020	25	3
21/06/2020	25	2
28/06/2020	22	2
05/07/2020	23	3
12/07/2020	23	1
19/07/2020	20	1
26/07/2020	23	1
02/08/2020	21	3
09/08/2020	20	2
16/08/2020	24	2
23/08/2020	28	3
30/08/2020	33	2
06/09/2020	23	2
13/09/2020	28	3
20/09/2020	28	2
27/09/2020	25	3
04/10/2020	31	3
11/10/2020	25	5
18/10/2020	26	3
25/10/2020	29	4
01/11/2020	24	3
08/11/2020	30	0
15/11/2020	24	3
22/11/2020	29	3
29/11/2020	30	3
06/12/2020	28	3
13/12/2020	26	3
20/12/2020	23	2
27/12/2020	19	1
03/01/2021	29	4
10/01/2021	33	4
17/01/2021	41	2
24/01/2021	43	4
31/01/2021	44	4
07/02/2021	29	5
14/02/2021	34	3
21/02/2021	31	3
28/02/2021	27	3
07/03/2021	32	4
14/03/2021	28	2
21/03/2021	29	4
28/03/2021	27	4
04/04/2021	28	4
11/04/2021	28	5
18/04/2021	24	5
25/04/2021	29	5
02/05/2021	27	3
09/05/2021	30	3
16/05/2021	28	5
23/05/2021	30	3
30/05/2021	30	3
06/06/2021	28	5
13/06/2021	26	4
20/06/2021	26	2
27/06/2021	22	4
04/07/2021	24	3
11/07/2021	24	6
18/07/2021	23	3
25/07/2021	21	3
01/08/2021	23	3
08/08/2021	25	3
15/08/2021	30	4
22/08/2021	32	4
29/08/2021	30	4
05/09/2021	26	2
12/09/2021	27	3
19/09/2021	32	5
26/09/2021	28	3
03/10/2021	26	2
10/10/2021	26	4
17/10/2021	29	4
24/10/2021	28	3
31/10/2021	25	3
07/11/2021	27	3
14/11/2021	29	4
21/11/2021	33	3
28/11/2021	30	4
05/12/2021	26	4
12/12/2021	24	3
19/12/2021	18	1
26/12/2021	20	2
02/01/2022	42	3
09/01/2022	66	8
16/01/2022	73	7
23/01/2022	75	12
30/01/2022	47	5
06/02/2022	37	4
13/02/2022	42	4
20/02/2022	40	6
27/02/2022	36	5
06/03/2022	43	6
13/03/2022	41	4
20/03/2022	43	5
27/03/2022	46	6
03/04/2022	45	7
10/04/2022	36	5
17/04/2022	39	5
24/04/2022	42	6
01/05/2022	42	6
08/05/2022	49	6
15/05/2022	37	6
22/05/2022	38	5
29/05/2022	42	7
05/06/2022	40	5
12/06/2022	36	4
19/06/2022	37	5
26/06/2022	37	4
03/07/2022	30	5
10/07/2022	30	4
17/07/2022	32	3
24/07/2022	37	3
31/07/2022	34	6
07/08/2022	38	4
14/08/2022	39	5
21/08/2022	41	5
28/08/2022	36	4
04/09/2022	33	6
11/09/2022	40	6
18/09/2022	50	5
25/09/2022	43	5
02/10/2022	34	4
09/10/2022	34	5
16/10/2022	37	4
23/10/2022	36	4
30/10/2022	29	6
06/11/2022	37	5
13/11/2022	36	4
20/11/2022	33	5
27/11/2022	33	4
04/12/2022	29	4
11/12/2022	35	4
18/12/2022	31	5
25/12/2022	27	3
01/01/2023	42	5
08/01/2023	55	7
15/01/2023	64	8
22/01/2023	63	8
29/01/2023	66	9
05/02/2023	39	4
12/02/2023	38	4
19/02/2023	34	5
26/02/2023	49	8
05/03/2023	50	8
12/03/2023	49	7
19/03/2023	47	6
26/03/2023	47	6
02/04/2023	39	5
09/04/2023	46	8
16/04/2023	42	6
23/04/2023	42	6
30/04/2023	49	7
07/05/2023	47	7
14/05/2023	46	7
21/05/2023	48	8
28/05/2023	53	7
04/06/2023	45	6
11/06/2023	47	5
18/06/2023	45	8
25/06/2023	44	6
02/07/2023	38	4
09/07/2023	32	5
16/07/2023	30	4
23/07/2023	33	3
30/07/2023	30	5
06/08/2023	35	6
13/08/2023	35	5
20/08/2023	35	9
